# Evaluating Regional Diversity in Scientific Communication: A Comparative Analysis of COVID-19 Preprints and Peer-Reviewed Publications

**DOI:** 10.1101/2025.01.04.25319994

**Authors:** Dong Hyun Kim, Kyu Lee Jeon, Seng Chan You

**Affiliations:** Yonsei University College of Medicine, Seoul, Korea; Department of Biomedical Systems Informatics, Yonsei University College of Medicine, Seoul, Korea; Institute for Innovation in Digital Healthcare, Yonsei University, Seoul, Korea

## Abstract

**Background:** The unprecedented COVID-19 pandemic has triggered extensive global research, leading to an overwhelming surge in publications with surge of preprints. Despite the proliferation of preprints during the pandemic, the specific details of their implications for global diversity, along with their utility, remain underexplored. In this study, we assess the contribution of COVID-19 preprints in diverse aspects.

**Methods:** We collected COVID-19-related peer-reviewed papers and preprints from SCOPUS and MedRxiv, respectively, between December 2019 to November 2022. We analyzed four key aspects of scientific communication: 1) international co-authorship patterns using network analysis and eigenvector centrality, 2) publication patterns through relative ratio analysis comparing preprint to peer-reviewed paper counts, 3) social media dissemination through analysis of X (formerly Twitter) post quotations, and 4) citation impact by comparing citation counts between peer-reviewed papers with and without preprint history. All analyses were stratified by country income levels and geographical regions.

**Results:** Network analysis revealed higher co-authorship diversity in preprints, with Sub-Saharan Africa, Latin America, and the Caribbean showing 3.9 to 4.5 times higher eigenvector centrality compared to peer-reviewed papers. Countries with lower GDP showed significantly higher preprint publication ratios (correlation coefficient: −0.38, p-value < 0.001). Social media analysis demonstrated higher engagement with preprints, as evidenced by higher median numbers of social media quotations for preprints across all income groups. Peer-reviewed papers with preprint history received significantly higher citations (median: 10, IQR: 3-30) compared to those without (median: 5, IQR: 1-15, p-value < 0.001), particularly pronounced in low- and middle-income countries.

**Conclusion:** This study demonstrates the significant role of preprints in advancing regional diversity in scientific communication during the COVID-19 pandemic. Our findings show enhanced international collaboration through preprints, particularly benefiting researchers from lower-income regions, higher social media engagement across income groups, and increased citation impact for papers with preprint history. These results highlight preprints as an important tool for promoting more equitable global scientific discourse.
