## Supplementary material for "Evaluating Regional Diversity in Scientific Communication: A Comparative Analysis of COVID-19 Preprints and Peer-Reviewed Publications": Supplementary File 1.csv

Country.Name	subregion
Angola	Sub-Saharan Africa
Benin	Sub-Saharan Africa
Botswana	Sub-Saharan Africa
Burkina Faso	Sub-Saharan Africa
Burundi	Sub-Saharan Africa
Cabo Verde	Sub-Saharan Africa
Cameroon	Sub-Saharan Africa
Central African Republic	Sub-Saharan Africa
Chad	Sub-Saharan Africa
Comoros	Sub-Saharan Africa
Congo, Dem. Rep.	Sub-Saharan Africa
Congo, Rep.	Sub-Saharan Africa
Cote d'Ivoire	Sub-Saharan Africa
Equatorial Guinea	Sub-Saharan Africa
Eritrea	Sub-Saharan Africa
Eswatini	Sub-Saharan Africa
Ethiopia	Sub-Saharan Africa
Gabon	Sub-Saharan Africa
Gambia, The	Sub-Saharan Africa
Ghana	Sub-Saharan Africa
Guinea	Sub-Saharan Africa
Guinea-Bissau	Sub-Saharan Africa
Kenya	Sub-Saharan Africa
Lesotho	Sub-Saharan Africa
Liberia	Sub-Saharan Africa
Madagascar	Sub-Saharan Africa
Malawi	Sub-Saharan Africa
Mali	Sub-Saharan Africa
Mauritania	Sub-Saharan Africa
Mauritius	Sub-Saharan Africa
Mozambique	Sub-Saharan Africa
Namibia	Sub-Saharan Africa
Niger	Sub-Saharan Africa
Nigeria	Sub-Saharan Africa
Rwanda	Sub-Saharan Africa
Sao Tome and Principe	Sub-Saharan Africa
Senegal	Sub-Saharan Africa
Seychelles	Sub-Saharan Africa
Sierra Leone	Sub-Saharan Africa
Somalia	Sub-Saharan Africa
South Africa	Sub-Saharan Africa
South Sudan	Sub-Saharan Africa
Sudan	Sub-Saharan Africa
Tanzania	Sub-Saharan Africa
Togo	Sub-Saharan Africa
Uganda	Sub-Saharan Africa
Zambia	Sub-Saharan Africa
Zimbabwe	Sub-Saharan Africa
Algeria	Middle East & North Africa
Bahrain	Middle East & North Africa
Djibouti	Middle East & North Africa
Egypt, Arab Rep.	Middle East & North Africa
Iran, Islamic Rep.	Middle East & North Africa
Iraq	Middle East & North Africa
Israel	Middle East & North Africa
Jordan	Middle East & North Africa
Kuwait	Middle East & North Africa
Lebanon	Middle East & North Africa
Libya	Middle East & North Africa
Malta	Middle East & North Africa
Morocco	Middle East & North Africa
Oman	Middle East & North Africa
Qatar	Middle East & North Africa
Saudi Arabia	Middle East & North Africa
Syrian Arab Republic	Middle East & North Africa
Tunisia	Middle East & North Africa
United Arab Emirates	Middle East & North Africa
West Bank and Gaza	Middle East & North Africa
Yemen, Rep.	Middle East & North Africa
Bermuda	North America
Canada	North America
United States	North America
Antigua and Barbuda	Latin America & Caribbean
Argentina	Latin America & Caribbean
Aruba	Latin America & Caribbean
Bahamas, The	Latin America & Caribbean
Barbados	Latin America & Caribbean
Belize	Latin America & Caribbean
Bolivia	Latin America & Caribbean
Brazil	Latin America & Caribbean
British Virgin Islands	Latin America & Caribbean
Cayman Islands	Latin America & Caribbean
Chile	Latin America & Caribbean
Colombia	Latin America & Caribbean
Costa Rica	Latin America & Caribbean
Cuba	Latin America & Caribbean
Curacao	Latin America & Caribbean
Dominica	Latin America & Caribbean
Dominican Republic	Latin America & Caribbean
Ecuador	Latin America & Caribbean
El Salvador	Latin America & Caribbean
Grenada	Latin America & Caribbean
Guatemala	Latin America & Caribbean
Guyana	Latin America & Caribbean
Haiti	Latin America & Caribbean
Honduras	Latin America & Caribbean
Jamaica	Latin America & Caribbean
Mexico	Latin America & Caribbean
Nicaragua	Latin America & Caribbean
Panama	Latin America & Caribbean
Paraguay	Latin America & Caribbean
Peru	Latin America & Caribbean
Puerto Rico	Latin America & Caribbean
Sint Maarten (Dutch part)	Latin America & Caribbean
St. Kitts and Nevis	Latin America & Caribbean
St. Lucia	Latin America & Caribbean
St. Martin (French part)	Latin America & Caribbean
Suriname	Latin America & Caribbean
Trinidad and Tobago	Latin America & Caribbean
Turks and Caicos Islands	Latin America & Caribbean
Uruguay	Latin America & Caribbean
Virgin Islands (U.S.)	Latin America & Caribbean
Albania	Europe
Andorra	Europe
Austria	Europe
Belarus	Europe
Belgium	Europe
Bosnia and Herzegovina	Europe
Bulgaria	Europe
Croatia	Europe
Cyprus	Europe
Czechia	Europe
Denmark	Europe
Estonia	Europe
Faroe Islands	Europe
Finland	Europe
France	Europe
Germany	Europe
Gibraltar	Europe
Greece	Europe
Greenland	Europe
Hungary	Europe
Iceland	Europe
Ireland	Europe
Isle of Man	Europe
Italy	Europe
Kosovo	Europe
Latvia	Europe
Liechtenstein	Europe
Lithuania	Europe
Luxembourg	Europe
Moldova	Europe
Monaco	Europe
Montenegro	Europe
Netherlands	Europe
North Macedonia	Europe
Norway	Europe
Poland	Europe
Portugal	Europe
Romania	Europe
Russian Federation	Europe
San Marino	Europe
Serbia	Europe
Slovak Republic	Europe
Slovenia	Europe
Spain	Europe
Sweden	Europe
Switzerland	Europe
Ukraine	Europe
United Kingdom	Europe
Armenia	Central Asia
Azerbaijan	Central Asia
Georgia	Central Asia
Kazakhstan	Central Asia
Kyrgyz Republic	Central Asia
Tajikistan	Central Asia
Turkiye	Central Asia
Turkmenistan	Central Asia
Uzbekistan	Central Asia
Afghanistan	South Asia
Bangladesh	South Asia
Bhutan	South Asia
India	South Asia
Maldives	South Asia
Nepal	South Asia
Pakistan	South Asia
Sri Lanka	South Asia
American Samoa	East Asia & Pacific
Australia	East Asia & Pacific
Brunei Darussalam	East Asia & Pacific
Cambodia	East Asia & Pacific
China	East Asia & Pacific
Fiji	East Asia & Pacific
French Polynesia	East Asia & Pacific
Guam	East Asia & Pacific
Hong Kong SAR, China	East Asia & Pacific
Indonesia	East Asia & Pacific
Japan	East Asia & Pacific
Kiribati	East Asia & Pacific
Korea, Dem. People's Rep.	East Asia & Pacific
Korea, Rep.	East Asia & Pacific
Lao PDR	East Asia & Pacific
Macao SAR, China	East Asia & Pacific
Malaysia	East Asia & Pacific
Micronesia, Fed. Sts.	East Asia & Pacific
Mongolia	East Asia & Pacific
Myanmar	East Asia & Pacific
Nauru	East Asia & Pacific
New Caledonia	East Asia & Pacific
New Zealand	East Asia & Pacific
Northern Mariana Islands	East Asia & Pacific
Palau	East Asia & Pacific
Papua New Guinea	East Asia & Pacific
Philippines	East Asia & Pacific
Samoa	East Asia & Pacific
Singapore	East Asia & Pacific
Solomon Islands	East Asia & Pacific
Thailand	East Asia & Pacific
Timor-Leste	East Asia & Pacific
Tonga	East Asia & Pacific
Tuvalu	East Asia & Pacific
Vanuatu	East Asia & Pacific
Vietnam	East Asia & Pacific
Albania	NA
Andorra	NA
Armenia	NA
Austria	NA
Azerbaijan	NA
Belarus	NA
Belgium	NA
Bosnia and Herzegovina	NA
Bulgaria	NA
Croatia	NA
Cyprus	NA
Czechia	NA
Denmark	NA
Estonia	NA
Faroe Islands	NA
Finland	NA
France	NA
Georgia	NA
Germany	NA
Gibraltar	NA
Greece	NA
Greenland	NA
Hungary	NA
Iceland	NA
Ireland	NA
Italy	NA
Kazakhstan	NA
Kyrgyz Republic	NA
Latvia	NA
Liechtenstein	NA
Lithuania	NA
Luxembourg	NA
Moldova	NA
Monaco	NA
Montenegro	NA
Netherlands	NA
Norway	NA
Poland	NA
Portugal	NA
Romania	NA
Russian Federation	NA
San Marino	NA
Serbia	NA
Slovak Republic	NA
Slovenia	NA
Spain	NA
Sweden	NA
Switzerland	NA
Tajikistan	NA
Turkiye	NA
Turkmenistan	NA
Ukraine	NA
United Kingdom	NA
Uzbekistan	NA
